# When Is Maltreatment ‘Acceptable’? Cross-Cultural Patterns in Child Maltreatment Exposure and its Perceived Social Acceptability Across 13 Countries and Regions

**DOI:** 10.64898/2026.10.07.26364967

**Authors:** Dan Jenkins, Rachel Langevin, Stefanie Rita Balle, O Jiaqing, Nino Makhashvili, Shir Porat-Butman, Einat Levi-Gigi, Görkem Ayas, Deniz Ceylan, Fares-Otero Natalia, Mónica Fernández Boente, Halligan Sarah, Billy Jansson, Saman Kamari Songhorabadi, Ghasem Khayati, Farhad Khormaei, Chantal Martin-Sölch, Monique Pfaltz, Mayron Piccolo, Vedat Şar, Ulrich Schnyder, Soraya Seedat, Tanya Tandon, Tuğba Türk Kurtça, Eleonora Bartoli, Georgina Spies, Naved Iqbal, Misari Oe, CCTS Child Trauma Network

**Affiliations:** Department of Psychiatry, Stellenbosch University, South Africa; Department of Psychology, University of Fribourg, Switzerland; Department of Educational and Counselling Psychology, McGill University, Canada; Department of Psychology, LMU Munich, Germany; Department of Psychology, University of Macau, Macau; Ilia State University, Tbilisi, Georgia; Faculty of Education, Bar-Ilan University, Israel; Gonda Multidisciplinary Brain Research Center, Bar-Ilan University, Israel; Koç University Graduate School of Health Sciences, Istanbul, Türkiye; Department of Psychiatry and Psychology, Mayo Clinic, Rochester, MN, USA; Department of Psychiatry, School of Medicine, Koç University, Istanbul, Türkiye; Koç University Research Center for Translational Medicine (KUTTAM), Affective Laboratory, Istanbul, Türkiye; Department of Psychiatry and Psychotherapy, Technical University of Munich (TUM), Munich, Germany; Department of Psychology, University of Bath, Bath, UK; Department of Education, Psychology and Social Work, Mid Sweden University, Sweden; Faculty of Educational Sciences and Psychology, Shiraz University, Shiraz, Iran; Department of Psychology and Cognitive Science, University of Trento, Rovereto, Italy; Institute for Cognitive Neuroscience, Faculty of Social Sciences, Higher School of Economics, Moscow, Russian Federation; Department of Psychology, Harvard University, USA; Department of Psychiatry, Harvard Medical School, USA; University of Zurich, Switzerland; Department of Psychological Counseling and Guidance, Faculty of Education, Trakya University, Edirne, Türkiye; Institute of Psychology, Goethe University, Frankfurt am Main, Germany; Department of Psychology, University of Cape Town, South Africa; Department of Psychology, Jamia Millia Islamia, Delhi, India; Department of Neuropsychiatry, Kurume University School of Medicine, Japan

**Keywords:** childhood trauma, cross-cultural, social norms, mental health, resilience, psychological distress

## Abstract

Child maltreatment (CM) is a global phenomenon, yet its prevalence, acceptability, and psychosocial consequences vary across cultures. This study examined self-reported CM, its perceived acceptability, and associations with psychosocial outcomes among 1,617 adults (*M*age = 25.21, *SD* = 6.74) across 13 countries and regions. Participants completed an online survey assessing physical neglect, physical abuse, emotional maltreatment, sexual abuse, and witnessing domestic violence, alongside perceived acceptability, post-traumatic growth, resilience, perceived social support, post-traumatic symptoms, and psychological distress. Country/region differences were tested via mixed-effects; whether CM–outcome associations varied by country/region was tested via fixed-effects interaction models. Significant cross-country/region variability emerged for most CM subtypes, especially for emotional maltreatment. Witnessing domestic violence rates did not differ significantly, though its acceptability still varied significantly, as did all other types. Greater CM exposure was linked to poorer mental health for several subtypes and to greater acceptability of maltreatment, raising concerns about intergenerational normalisation. CM–outcome associations were largely consistent across countries/regions, with only isolated, exploratory exceptions. Findings show that while CM’s adverse psychosocial impact shows little cross-national variation, its prevalence and normative framing are culturally shaped, underscoring the need for culturally sensitive assessment and intervention.

**Impact statement:** Child maltreatment, including physical and emotional abuse, neglect, sexual abuse, and witnessing domestic violence, affects children in every part of the world, yet most research on its effects comes from a small number of high-income, Western countries. This study surveyed 1,617 adults across 13 countries and regions spanning five continents, placing it among the most culturally diverse investigations to date of how child maltreatment is experienced, perceived, and linked to mental health.

The findings carry two practical messages. First: how common maltreatment is and how socially acceptable people consider it to be differs substantially across countries and regions. Policymakers, educators, and child-protection professionals who design and implement prevention and awareness efforts cannot rely on a single global template; they need to adapt to local norms around parenting and discipline. Second: the psychological harm caused by maltreatment, i.e., poorer mental health and greater psychological distress, was remarkably consistent across all 13 settings. This suggests that regardless of a culture’s attitudes toward specific parenting practices, the damage maltreatment does to children’s wellbeing is a shared human experience, reinforcing the case for maltreatment prevention as a universal child health priority rather than a culturally relative one.

The study also found that people who experienced more maltreatment as children were more likely to view it as acceptable, raising concerns that abusive practices may be passed down between generations through shifting social norms, not only through the direct repetition of behaviour. This suggests an avenue for intervention: efforts that address attitudes and beliefs about discipline and family life, not just behaviour, may help break cycles of harm. Together, these findings can inform the design of culturally responsive screening tools, clinical training, and public health campaigns aimed at protecting children worldwide.
