## Supplementary Tables for "When Is Maltreatment ‘Acceptable’? Cross-Cultural Patterns in Child Maltreatment Exposure and its Perceived Social Acceptability Across 13 Countries and Regions"

### Sheet: Table S1 Recruitment and reimbu
Table S1: Recruitment and reimbursement of participants across countries and regions
Country or region	Recruitment	Reimbursement	Ethnics clearance
Canada	Social media (Facebook advertisements)	No reimbursement	McGill University Research Ethics Board Office (ref: 23-08-039)
Georgia	Advertisement posted on university intranet 'Argus'	No reimbursement	Ilia State University Faculty of Sciences and Arts Research Projects Ethics Review Commission (ref: IL24/02/11)
Germany	Advertisements posted on social media and distributed through email lists and community and professional connections	No reimbursement	Exemption granted by Bundeswehr Universität München (date: 12-07-2023)
India	Advertisements distributed through communitiy connections and in classes	No reimbursement	Jamia Millia Islamia Department of Psychology Ethnical Committee (date: 07-11-2023)
Iran	Social media (Facebook, WhatsApp, Telegram, and Instagram)	No reimbursement	Research Ethics Committee of Shiraz University (ref: IR.US.REC.1401.011)
Israel	Social media (Whatsapp)	No reimbursement	Bar-Ilan University IRB Committee (ref: 2505261121)
Macau	Departmental SONA Systems platform	Course credit for university class.	Research Ethics Panel at the Department of Psychology, Faculty of Social Sciences, University of Macau (ref: 2024-08)
South Africa	Advertisements posted on social media and distributed through community connections.	A lucky draw where participants could win one of five ZAR 200.- e-commerce vouchers.	Stellenbosch University Health Research Ethics Committee (ref: N23/03/026)
Sweden	Advertisements on social media	100 SEK per participant	Mid Sweden University Ethics Review Authority (ref: 2023-06703-01)
Switzerland	Advertisements in class and on university noticeboards.	Course credit in university classes.	University of Fribourg Internal Review Board of the Department of Psychology (ref: 2024-968)
Türkiye	Advertisement in class	Course credit in university classes.	Koç University Social Sciences Research Ethics Committee (ref: 2023.297.IRB3.140)
United Kingdom	Study posted on the university's research pool.	Course credit in university classes.	University of Bath Externally Reviewed and Sponsorship Committee (ref: 0391-293)
United States of America	Study posted on the university's research pool.	Course credit in university classes.	Harvard University Institutional Review Board (ref: IRB24-0420)

### Sheet: Table S2 Translation of measure
Table S2: Translation of measures into various languages from English
Language	Demographic questionnaire	Screening Scale for Psychological Distress (K6)	Global Psychotrauma Screen (GPS)	Post-Traumatic Growth Inventory - Short Form (PTGI)	Brief Resilience Scale (BRS)	De Jong Gierveld Loneliness Scale	Multidimensional Scale of Perceived Social Support (MSPSS)	Horizontal and Vertical Individualism and Collectivism Scale - Reduced Version (HVICS)
Farsi	Forward-back translated by two pairs of translators	Forward-back translated by a two pairs of translators	Existing, validated translation used	Existing, validated translation used	Existing, validated translation used	Existing, validated translation used	Existing, validated translation used	Forward-back translated by two pairs of translators
French	Forward-back translated by a single pair of translators	Existing, validated translation used	Existing, validated translation used	Existing, validated translation used	Existing, validated translation used	Existing, validated translation used	Existing, validated translation used	Forward-back translated by a single pair of translators
Georgian	Forward-back translated by a single pair of translators	Forward-back translated by a single pair of translators	Forward-back translated by a single pair of translators	Forward-back translated by a single pair of translators	Existing, validated translation used	Forward-back translated by a single pair of translators	Forward-back translated by a single pair of translators	Forward-back translated by a single pair of translators
German	Forward-back translated by two pairs of translators	Existing, validated translation used	Existing, validated translation used	Existing, validated translation used	Existing, validated translation used	Existing, validated translation used	Existing, validated translation used	Forward-back translated by two pairs of translators
Hebrew	Forward-back translated by a single pair of translators	Forward-back translated by a single pair of translators	Existing, validated translation used	Existing, validated translation used	Forward-back translated by a single pair of translators	Forward-back translated by a single pair of translators	Existing, validated translation used	Forward-back translated by a single pair of translators
Swedish	Forward-back translated by two pairs of translators	Existing, validated translation used	Forward-back translated by two pairs of translators	Forward-back translated by two pairs of translators	Existing translation back-translated by two pairs of translators	Existing, validated translation used	Existing, validated translation used	Forward-back translated by two pairs of translators
Turkish	Forward-back translated by two pairs of translators	Existing, validated translation used	Existing, validated translation used	Existing, validated translation used	Existing, validated translation used	Existing, validated translation used	Existing, validated translation used	Forward-back translated by two pairs of translators

### Sheet: Table S3 Participant demograpic
Table S3: Participant demographics by country.
Country	No. Participants	Age		Years. Education		Children ≥ 18 y/o		Children < 18 y/o		Gender						Relationship										Employment
		M	(SD)	M	(SD)	M	(SD)	M	(SD)	Men		Women		Non-binary		Single		Relationship		Cohabiting		Married		Separated/Divorced		Full-time		Part-time		Unemployed		Pupil/student		Parental leave		Compulsory service		Domestic tasks
All participants	1617	25.21	(6.74)	13.8	(4.63)	0.07	(0.39)	0.43	(1.10)	305	(18.90%)	1277	(79.12%)	32	(1.98%)	876	(54.17%)	325	(20.10%)	74	(4.58%)	308	(19.05%)	20	(1.24%)	363	(22.45%)	196	(12.12%)	90	(5.57%)	849	(52.50%)	29	(1.79%)	9	(0.56%)	30	(1.86%)
Canada	180	30.2	(6.71)	14.05	(6.50)	0.03	(0.20)	0.85	(1.21)	17	(9.44%)	148	(82.22%)	15	(8.33%)	46	(25.56%)	33	(18.33%)	26	(14.44%)	69	(38.33%)	4	(2.22%)	72	(40.00%)	32	(17.78%)	10	(5.56%)	47	(26.11%)	8	(4.44%)	0	(0.00%)	5	(2.78%)
Georgia	101	24.13	(5.82)	14.18	(3.52)	0.02	(0.13)	0.08	(0.33)	17	(16.83%)	82	(81.19%)	2	(1.98%)	73	(72.28%)	17	(16.83%)	1	(0.99%)	4	(3.96%)	2	(1.98%)	41	(40.59%)	10	(9.90%)	8	(7.92%)	37	(36.63%)	0	(0.00%)	0	(0.00%)	0	(0.00%)
Germany	95	29.95	(5.69)	15.91	(3.20)	0.05	(0.35)	0.84	(1.15)	16	(16.84%)	77	(81.05%)	2	(2.11%)	22	(23.16%)	26	(27.37%)	7	(7.37%)	36	(37.89%)	4	(4.21%)	27	(28.42%)	29	(30.53%)	2	(2.11%)	18	(18.95%)	16	(16.84%)	0	(0.00%)	1	(1.05%)
India	133	22.62	(4.09)	15.64	(3.83)	0.02	(0.22)	0.12	(0.39)	29	(21.80%)	103	(77.44%)	1	(0.75%)	107	(80.45%)	13	(9.77%)	0	(0.00%)	9	(6.77%)	0	(0.00%)	8	(6.02%)	4	(3.01%)	27	(20.30%)	91	(68.42%)	0	(0.00%)	0	(0.00%)	0	(0.00%)
Iran	94	29.94	(6.04)	17.24	(2.89)	0.13	(0.38)	0.7	(2.73)	26	(27.96%)	66	(70.97%)	1	(1.08%)	43	(45.74%)	7	(7.45%)	0	(0.00%)	39	(41.49%)	2	(2.13%)	29	(30.85%)	17	(18.09%)	5	(5.32%)	26	(27.66%)	1	(1.06%)	0	(0.00%)	8	(8.51%)
Israel	85	22.91	(4.57)	13.65	(2.01)	0.19	(0.79)	0.97	(1.49)	14	(16.47%)	71	(83.53%)	0	(0.00%)	50	(58.82%)	6	(7.06%)	0	(0.00%)	29	(34.12%)	0	(0.00%)	5	(5.88%)	16	(18.82%)	2	(2.35%)	46	(54.12%)	2	(2.35%)	9	(10.59%)	0	(0.00%)
Macau	127	19.6	(1.48)	13.16	(2.77)	0	(0.00)	0.01	(0.10)	27	(21.43%)	99	(78.57%)	0	(0.00%)	99	(77.95%)	28	(22.05%)	0	(0.00%)	0	(0.00%)	0	(0.00%)	4	(3.15%)	15	(11.81%)	14	(11.02%)	92	(72.44%)	0	(0.00%)	0	(0.00%)	0	(0.00%)
South Africa	139	31.9	(5.67)	12.49	(4.51)	0.39	(0.96)	1.42	(1.42)	27	(19.42%)	112	(80.58%)	0	(0.00%)	45	(32.37%)	18	(12.95%)	9	(6.47%)	62	(44.60%)	4	(2.88%)	65	(46.76%)	31	(22.30%)	7	(5.04%)	15	(10.79%)	2	(1.44%)	0	(0.00%)	12	(8.63%)
Sweden	100	26.54	(6.52)	10.44	(5.51)	0.07	(0.34)	0.15	(0.48)	28	(28.00%)	72	(72.00%)	0	(0.00%)	52	(52.00%)	19	(19.00%)	16	(16.00%)	12	(12.00%)	1	(1.00%)	38	(38.00%)	9	(9.00%)	1	(1.00%)	48	(48.00%)	0	(0.00%)	0	(0.00%)	2	(2.00%)
Switzerland	110	21.88	(3.58)	14.19	(3.86)	0.02	(0.21)	0	(0.00)	15	(13.64%)	94	(85.45%)	1	(0.91%)	57	(51.82%)	47	(42.73%)	4	(3.64%)	2	(1.82%)	0	(0.00%)	2	(1.82%)	5	(4.55%)	2	(1.82%)	100	(90.91%)	0	(0.00%)	0	(0.00%)	0	(0.00%)
Türkiye	134	22.59	(4.64)	14.05	(4.15)	0	(0.00)	0.03	(0.16)	38	(28.57%)	95	(71.43%)	0	(0.00%)	100	(74.63%)	22	(16.42%)	1	(0.75%)	10	(7.46%)	1	(0.75%)	18	(13.43%)	4	(2.99%)	8	(5.97%)	101	(75.37%)	0	(0.00%)	0	(0.00%)	0	(0.00%)
United Kingdom	206	18.93	(1.23)	13.3	(3.04)	0	(0.00)	0	(0.00)	20	(9.71%)	182	(88.35%)	4	(1.94%)	142	(68.93%)	63	(30.58%)	1	(0.49%)	0	(0.00%)	0	(0.00%)	3	(1.46%)	6	(2.91%)	2	(0.97%)	195	(94.66%)	0	(0.00%)	0	(0.00%)	0	(0.00%)
United States of America	113	29.06	(6.48)	11.91	(5.97)	0.03	(0.17)	0.56	(1.08)	31	(27.43%)	76	(67.26%)	6	(5.31%)	40	(35.40%)	26	(23.01%)	9	(7.96%)	36	(31.86%)	2	(1.77%)	51	(45.13%)	18	(15.93%)	2	(1.77%)	33	(29.20%)	0	(0.00%)	0	(0.00%)	2	(1.77%)
Note: Full-time employment: 35h/week or more; part-time employment: less than 35h/week; pupil/student includes unpaid work experience; compulsory service includes military and community service. Percentages may not total to 100% due to non-responses.

### Sheet: Table S4 Raw mean scores by cou
Table S4: Raw mean (SD) scores by country.
Country	Child maltreatment										Perceived acceptability of child maltreatment										Negative mental health outcomes				Psychosocial adjustment
	Physical abuse		Emotional maltreatment		Sexual abuse		Physical neglect		Witnessing domestic violence		Physical abuse		Emotional maltreatment		Sexual abuse		Physical neglect		Witnessing domestic violence		Post-traumatic symptoms		Post-traumatic distress		Post-traumatic growth		Resilience		Perceived social support
All participants	1.14	(1.34)	1.64	(1.88)	0.69	(1.37)	0.67	(1.01)	0.19	(0.59)	1.49	(0.72)	1.96	(1.00)	1.13	(0.43)	1.39	(0.56)	1.34	(0.68)	6.6	(5.00)	8.79	(5.20)	3.34	(1.27)	3.15	(0.80)	5.43	(1.19)
Canada	1.27	(1.41)	2.62	(1.97)	1.09	(1.69)	1.08	(1.32)	0.27	(0.69)	1.4	(0.70)	2.17	(1.07)	1.12	(0.47)	1.43	(0.62)	1.32	(0.66)	8.24	(5.10)	9.87	(5.45)	2.88	(1.10)	2.96	(0.85)	5.11	(1.36)
Georgia	1.8	(1.40)	1.72	(1.92)	0.51	(0.96)	0.44	(0.69)	0.32	(0.80)	1.77	(0.79)	2.2	(1.09)	1.17	(0.34)	1.45	(0.61)	1.65	(0.87)	7.62	(5.02)	10.39	(5.74)	3.76	(1.25)	3.21	(0.79)	5.16	(1.13)
Germany	1.33	(1.46)	1.77	(1.94)	0.85	(1.49)	0.74	(1.13)	0.24	(0.68)	1.41	(0.60)	2.01	(1.03)	1.13	(0.49)	1.35	(0.53)	1.26	(0.53)	5.62	(4.98)	7.97	(5.12)	3.29	(1.24)	3.2	(0.83)	5.63	(1.10)
India	1.47	(1.48)	1.65	(1.80)	0.89	(1.37)	0.53	(0.74)	0.23	(0.63)	2.08	(1.02)	2.56	(1.22)	1.33	(0.69)	1.6	(0.70)	1.84	(1.03)	7.22	(5.23)	8.61	(5.39)	3.9	(1.29)	3.22	(0.72)	5.23	(1.32)
Iran	1.42	(1.34)	2.63	(1.96)	1.23	(1.60)	0.58	(1.04)	0.23	(0.64)	1.53	(0.66)	2.08	(1.04)	1.16	(0.39)	1.38	(0.46)	1.42	(0.65)	8.49	(4.24)	9.66	(5.47)	3.42	(1.30)	2.98	(0.80)	5.11	(1.35)
Israel	0.6	(0.88)	0.72	(1.23)	0.48	(1.26)	0.51	(0.87)	0.02	(0.15)	1.33	(0.59)	1.8	(0.74)	1.14	(0.49)	1.4	(0.58)	1.15	(0.41)	3.93	(3.87)	6.99	(3.89)	3.54	(1.34)	3.39	(0.69)	5.81	(0.89)
Macau	1.14	(1.42)	1.25	(1.55)	0.26	(0.76)	0.72	(1.10)	0.13	(0.44)	1.83	(0.85)	2.46	(1.01)	1.3	(0.68)	1.62	(0.72)	1.53	(0.76)	5.61	(4.34)	8.7	(3.90)	3.69	(1.03)	3.08	(0.64)	5.47	(1.08)
South Africa	1.19	(1.40)	2.02	(2.05)	0.94	(1.63)	0.72	(1.02)	0.3	(0.70)	1.34	(0.60)	1.68	(0.89)	1.06	(0.25)	1.36	(0.57)	1.35	(0.70)	7.05	(5.45)	7.14	(5.83)	3.81	(1.44)	3.38	(0.76)	5.11	(1.20)
Sweden	0.86	(1.24)	1.78	(1.84)	1.09	(1.71)	1.02	(1.24)	0.13	(0.53)	1.29	(0.56)	1.87	(0.97)	1.08	(0.33)	1.27	(0.51)	1.16	(0.45)	5.49	(5.29)	7.61	(4.95)	3.08	(1.22)	3.28	(0.92)	5.27	(1.39)
Switzerland	1.06	(1.18)	1.12	(1.68)	0.31	(0.94)	0.56	(0.76)	0.09	(0.40)	1.31	(0.41)	1.53	(0.63)	1.02	(0.10)	1.31	(0.29)	1.11	(0.45)	6.58	(4.62)	8.75	(4.99)	2.76	(1.25)	3.07	(0.89)	5.94	(1.05)
Türkiye	0.98	(1.29)	0.91	(1.63)	0.21	(0.77)	0.7	(0.97)	0.18	(0.58)	1.3	(0.49)	1.53	(0.72)	1.06	(0.35)	1.36	(0.51)	1.2	(0.47)	7.05	(4.89)	12.31	(4.35)	3.65	(0.99)	3.05	(0.69)	5.58	(1.07)
United Kingdom	0.82	(1.14)	1.25	(1.67)	0.38	(0.92)	0.36	(0.63)	0.08	(0.35)	1.39	(0.64)	1.81	(0.92)	1.06	(0.23)	1.24	(0.35)	1.23	(0.58)	5.83	(4.97)	8.31	(4.61)	2.94	(1.15)	3	(0.79)	5.59	(1.09)
United States of America	1.09	(1.33)	1.67	(1.87)	0.91	(1.66)	0.68	(1.12)	0.26	(0.77)	1.44	(0.65)	1.79	(0.86)	1.08	(0.36)	1.32	(0.52)	1.23	(0.48)	5.96	(4.62)	7.17	(4.91)	3.15	(1.30)	3.34	(0.83)	5.71	(0.96)
